# Human blood vessel organoids reveal a critical role for IGFBP7 in Diabetic Microangiopathy

**DOI:** 10.64898/2026.07.26.26358752

**Authors:** Aman Pooni, Konstantinos Theofilatos, Ludovic Boas, Thakorn Pruktanakul, Sharmin Alhaque, Sara G Romeo, Ilaria Secco, Edoardo Schneider, Rafael Oexner, Robin Schmitt, Anna Zoccarato, Seong-Hun Park, Steven Lynham, Lingfang Zeng, Chan Ning Lee, Timothy L. Jackson, Bijan Modarai, Andriana Margariti, Mauro Giacca, Ajay M Shah, Anna Zampetaki

## Abstract

Microangiopathy is a key contributor to diabetic vascular complications. There is currently no effective treatment, and patients are at high risk of major adverse cardiovascular events. We have recently demonstrated that human blood vessel organoids (BVOs) capture key aspects of the microvasculature. Here, employing patient derived BVOs we find that diabetic media treated BVOs display features of diabetic clinical microvascular specimens. Proteomic profiling of diabetic BVOs and their secretome, revealed a robust upregulation of IGFBP7, a protein that was subsequently associated with microangiopathy in UK Biobank. Follow-up studies uncovered an instrumental role of IGFBP7 in the microvasculature and LGALS1 and LGALS3 as its downstream effectors. Underlying their importance in a clinical setting, in the UKB biobank, we observed a strong association of LGALS1, LGALS3 with diabetic nephropathy and retinopathy while in AoU cohort we identified genetic variants in the diabetic microangiopathy signature associated with diabetes diagnosis and cardiometabolic outcomes.
