## Supplemental Table 1 for "Human blood vessel organoids reveal a critical role for IGFBP7 in Diabetic Microangiopathy"

### Sheet: clinically_significant
chr	rsid	clinical_significance	strand.x	consequence_type	pos	alleles	assembly_name.x	gene	allele_string	Chr	assembly_name.y	regulatory_feature_consequences
4	rs548051457	uncertain significance;likely benign	1	missense_variant	57109921	C;T	GRCh38	IGFBP7	C/T	4	GRCh38
20	rs41520247	uncertain significance;likely benign	1	missense_variant	23084892	G;A	GRCh38	CD93	G/A	20	GRCh38
4	rs764942670	pathogenic	1	missense_variant	57032426	C;T	GRCh38	IGFBP7	C/T	4	GRCh38
4	rs866994863	likely pathogenic;pathogenic	1	splice_acceptor_variant	57031337	C;T	GRCh38	IGFBP7	C/T	4	GRCh38
4	rs570122247	likely benign	1	missense_variant	57110251	G;T	GRCh38	IGFBP7	G/T	4	GRCh38
20	rs150881468	likely benign	1	missense_variant	23084566	C;A;G;T	GRCh38	CD93	C/A/G/T	20	GRCh38
20	rs570911199	likely benign	1	missense_variant	23084706	C;G;T	GRCh38	CD93	C/G/T	20	GRCh38
20	rs781274101	likely benign	1	missense_variant	23084707	G;A	GRCh38	CD93	G/A	20	GRCh38
20	rs745470583	likely benign	1	missense_variant	23086180	T;A;C	GRCh38	CD93	T/A/C	20	GRCh38
22	rs375290542	likely benign	1	missense_variant	37679636	G;A;T	GRCh38	LGALS1	G/A/T	22	GRCh38
20	rs556056799	likely benign	1	inframe_deletion	23084739	TCCTCCTC;TCCTC	GRCh38	CD93	CTC/-	20	GRCh38
20	rs764193328	likely benign	1	synonymous_variant	23085839	G;A;C;T	GRCh38	CD93	G/A/C/T	20	GRCh38
20	rs760796891	likely benign	1	synonymous_variant	23086070	C;G;T	GRCh38	CD93	C/G/T	20	GRCh38
20	rs139614059	likely benign	1	synonymous_variant	23086091	G;A;C;T	GRCh38	CD93	G/A/C/T	20	GRCh38
14	rs78001930	likely benign	1	splice_region_variant	55137391	G;A	GRCh38	LGALS3	G/A	14	GRCh38	enhancer;ENSR14_BDXG3;list("regulatory_region_variant");MODIFIER;A
14	rs181337247	likely benign	1	synonymous_variant	55138098	C;T	GRCh38	LGALS3	C/T	14	GRCh38
14	rs201301078	likely benign	1	synonymous_variant	55142650	C;T	GRCh38	LGALS3	C/T	14	GRCh38
4	rs367949344	benign	1	missense_variant	57109949	C;T	GRCh38	IGFBP7	C/T	4	GRCh38
20	rs3746731	benign	1	missense_variant	23084572	G;A;T	GRCh38	CD93	G/A/T	20	GRCh38
20	rs79736225	benign	1	missense_variant	23084715	G;A	GRCh38	CD93	G/A	20	GRCh38
20	rs41347947	benign	1	missense_variant	23084911	C;A;T	GRCh38	CD93	C/A/T	20	GRCh38
20	rs781389958	benign	1	missense_variant	23085843	A;C	GRCh38	CD93	A/C	20	GRCh38
14	rs10148371	benign	1	missense_variant	55142700	G;A	GRCh38	LGALS3	G/A	14	GRCh38
4	rs11573127	benign	1	splice_polypyrimidine_tract_variant	57032562	A;G	GRCh38	IGFBP7	A/G	4	GRCh38
4	rs3755906	benign	1	splice_donor_region_variant	57040820	A;T	GRCh38	IGFBP7	A/T	4	GRCh38
4	rs35855328	benign	1	synonymous_variant	57040848	C;T	GRCh38	IGFBP7	C/T	4	GRCh38
20	rs11087413	benign	1	intron_variant	23084173	C;A;G;T	GRCh38	CD93	C/A/G/T	20	GRCh38
20	rs143062108	benign	1	stop_gained	23084634	G;A;T	GRCh38	CD93	G/A/T	20	GRCh38
20	rs3746732	benign	1	synonymous_variant	23084705	A;G	GRCh38	CD93	A/G	20	GRCh38
20	rs41471444	benign	1	synonymous_variant	23084849	C;T	GRCh38	CD93	C/T	20	GRCh38
14	rs115891972	benign	1	splice_region_variant	55137398	G;A	GRCh38	LGALS3	G/A	14	GRCh38	enhancer;A;MODIFIER;list("regulatory_region_variant");ENSR14_BDXG3
14	rs78964872	benign	1	synonymous_variant	55138320	C;G;T	GRCh38	LGALS3	C/G/T	14	GRCh38

### Sheet: Significant_Variants
chr	rsid	strand.x	consequence_type	pos	alleles	source	assembly_name.x	allele_string	Chr	assembly_name.y	regulatory_feature_consequences	eqtl_pval	eqtl_beta	eqtl_qval	eqtl_tissues	eqtl_strength	gwas_pval	gwas_logp	gwas_trait	gwas_beta	log_eQTL	log_GWAS
20	rs144703062	1	missense_variant	23084947	C;A;G;T	dbSNP	GRCh38	C/A/G/T	20	GRCh38		0.000381618	-0.833317	0.197939	Heart_Atrial_Appendage	2.84859	NA	NA	NA	NA	3.41837	NA
4	rs17087401	1	intron_variant	57034989	G;C;T	dbSNP	GRCh38	G/C/T	4	GRCh38		0.00027784	-0.106191	0.195923	Heart_Left_Ventricle	0.377637	NA	NA	NA	NA	3.55621	NA
4	rs56296916	1	intron_variant	57035716	C;T	dbSNP	GRCh38	C/T	4	GRCh38		3.03461e-07	0.232629	0.00246821	Artery_Coronary	1.51625	NA	NA	NA	NA	6.5179	NA
4	rs1718877	1	intron_variant	57041844	G;A;C	dbSNP	GRCh38	G/A/C	4	GRCh38		0.000169001	-0.119471	0.224638	Artery_Coronary	0.450658	NA	NA	NA	NA	3.77211	NA
4	rs1518584	1	intron_variant	57048711	A;T	dbSNP	GRCh38	A/T	4	GRCh38		2.42269e-17	-0.444227	2.47048e-12	Heart_Left_Ventricle	7.38114	NA	NA	NA	NA	16.6157	NA
4	rs7688676	1	intron_variant	57050649	G;A;C	dbSNP	GRCh38	G/A/C	4	GRCh38		0.000637188	-0.21227	0.267814	Heart_Left_Ventricle	0.678358	NA	NA	NA	NA	3.19573	NA
4	rs10031585	1	intron_variant	57056375	G;A;C	dbSNP	GRCh38	G/A/C	4	GRCh38		0.00162306	0.284031	0.412634	Artery_Coronary	0.792351	NA	NA	NA	NA	2.78967	NA
4	rs4611987	1	intron_variant	57057815	A;C;G;T	dbSNP	GRCh38	A/C/G/T	4	GRCh38		0.000136807	-0.397407	0.317295	Kidney_Cortex	1.53554	NA	NA	NA	NA	3.86389	NA
4	rs9997862	1	intron_variant	57077152	C;A;G;T	dbSNP	GRCh38	C/A/G/T	4	GRCh38		6.91713e-10	-0.117993	2.67925e-06	Artery_Tibial	1.08082	NA	NA	NA	NA	9.16007	NA
4	rs4865180	1	intron_variant	57089307	G;T	dbSNP	GRCh38	G/T	4	GRCh38		2.64009e-05	-0.187319	0.0264154	Artery_Tibial	0.857618	NA	NA	NA	NA	4.57838	NA
4	rs6851308	1	intron_variant	57096730	C;G;T	dbSNP	GRCh38	C/G/T	4	GRCh38		3.34373e-06	0.311968	0.0169173	Artery_Coronary	1.70826	NA	NA	NA	NA	5.47577	NA
4	rs4865181	1	intron_variant	57097303	G;A;C	dbSNP	GRCh38	G/A/C	4	GRCh38		2.05881e-06	0.125181	0.00399972	Whole_Blood;Heart_Atrial_Appendage	0.765399	NA	NA	NA	NA	5.68638	NA
4	rs4074555	1	5_prime_UTR_variant	57110400	C;A;G;T	dbSNP	GRCh38	C/A/G/T	4	GRCh38	c("promoter", "promoter", "promoter");c("A", "G", "T");c("MODIFIER", "MODIFIER", "MODIFIER");list("regulatory_region_variant", "regulatory_region_variant", "regulatory_region_variant");c("ENSR4_83NC43", "ENSR4_83NC43", "ENSR4_83NC43")	5.92726e-07	0.428748	0.00197883	Heart_Atrial_Appendage	2.66988	NA	NA	NA	NA	6.22715	NA
4	rs11573018	1	5_prime_UTR_variant	57110554	C;T	dbSNP	GRCh38	C/T	4	GRCh38	list("regulatory_region_variant");MODIFIER;promoter;T;ENSR4_83NC43	2.88675e-16	0.293311	4.22804e-12	Artery_Tibial	4.55793	NA	NA	NA	NA	15.5396	NA
22	rs929039	1	regulatory_region_variant	37675504	T;C;G	dbSNP	GRCh38	T/C/G	22	GRCh38	c("MODIFIER", "MODIFIER");c("C", "G");list("regulatory_region_variant", "regulatory_region_variant");c("ENSR22_9JXQG", "ENSR22_9JXQG");c("promoter", "promoter")	5.54048e-05	0.0899305	0.0480441	Artery_Tibial	0.382785	NA	NA	NA	NA	4.25645	NA

### Sheet: AOU_DIAGNOSIS_PREVALENT_VARS
rsid	outcome	n	n_case	n_control	case_carrier	case_noncarrier	control_carrier	control_noncarrier	method	OR	ci_low	ci_high	p	gene
rs4611987	t1dm	291758	15422	276336	14937	485	267948	8388	logit	0.987521	0.957298	1.0187	0.428472	IGFBP7
rs4611987	t2dm	291758	49009	242749	47358	1651	235527	7222	logit	0.985459	0.966724	1.00456	0.13473	IGFBP7
rs4611987	nephropathy	291758	32346	259412	31253	1093	251632	7780	logit	0.971648	0.949967	0.993824	0.0124858	IGFBP7
rs4611987	retinopathy	291758	17520	274238	17014	506	265871	8367	logit	1.02582	0.995213	1.05736	0.0990491	IGFBP7
rs367949344	t1dm	291758	15422	276336	21	15401	526	275810	logit	0.675349	0.435244	1.04791	0.0799084	IGFBP7
rs367949344	t2dm	291758	49009	242749	75	48934	472	242277	logit	0.742207	0.578814	0.951724	0.0187717	IGFBP7
rs367949344	nephropathy	291758	32346	259412	64	32282	483	258929	logit	0.933365	0.714374	1.21949	0.613227	IGFBP7
rs367949344	retinopathy	291758	17520	274238	51	17469	496	273742	logit	0.950731	0.705181	1.28178	0.740309	IGFBP7
rs7688676	t1dm	291758	15422	276336	12532	2890	225125	51211	logit	0.997227	0.974174	1.02083	0.816008	IGFBP7
rs7688676	t2dm	291758	49009	242749	39992	9017	197665	45084	logit	1.00494	0.990605	1.01948	0.501499	IGFBP7
rs7688676	nephropathy	291758	32346	259412	26288	6058	211369	48043	logit	1.00163	0.984704	1.01886	0.851046	IGFBP7
rs7688676	retinopathy	291758	17520	274238	14251	3269	223406	50832	logit	1.02405	1.00136	1.04727	0.0376725	IGFBP7
rs570122247	t1dm	291758	15422	276336	<20	15420	34	276302	firth;lowcount(<20 exposed)	2.1986	0.577842	8.36535	0.247867	IGFBP7
rs570122247	t2dm	291758	49009	242749	<20	49002	29	242720	firth;lowcount(<20 exposed)	2.40722	1.01261	5.72256	0.0467716	IGFBP7
rs570122247	nephropathy	291758	32346	259412	<20	32345	35	259377	firth;lowcount(<20 exposed)	0.643005	0.116544	3.54764	0.612302	IGFBP7
rs570122247	retinopathy	291758	17520	274238	<20	17517	33	274205	firth;lowcount(<20 exposed)	1.6841	0.50704	5.59361	0.394736	IGFBP7
rs143062108	t1dm	291758	15422	276336	144	15278	1957	274379	logit	1.13937	0.958727	1.35405	0.138491	CD93
rs143062108	t2dm	291758	49009	242749	475	48534	1626	241123	logit	1.15287	1.03604	1.28288	0.00906984	CD93
rs143062108	nephropathy	291758	32346	259412	223	32123	1878	257534	logit	1.00695	0.872846	1.16166	0.924328	CD93
rs143062108	retinopathy	291758	17520	274238	74	17446	2027	272211	logit	0.885897	0.69905	1.12269	0.31612	CD93
rs41471444	t1dm	291758	15422	276336	407	15015	5291	271045	logit	1.0518	0.949328	1.16534	0.334187	CD93
rs41471444	t2dm	291758	49009	242749	1235	47774	4463	238286	logit	1.01549	0.95112	1.08422	0.645462	CD93
rs41471444	nephropathy	291758	32346	259412	831	31515	4867	254545	logit	1.08924	1.00902	1.17585	0.0285296	CD93
rs41471444	retinopathy	291758	17520	274238	343	17177	5355	268883	logit	1.07798	0.964178	1.20522	0.187119	CD93
rs3746732	t1dm	291758	15422	276336	14604	818	261713	14623	logit	1.01514	0.987349	1.04371	0.288684	CD93
rs3746732	t2dm	291758	49009	242749	46486	2523	229831	12918	logit	1.018	1.00079	1.0355	0.0402681	CD93
rs3746732	nephropathy	291758	32346	259412	30583	1763	245734	13678	logit	0.994302	0.974549	1.01445	0.576718	CD93
rs3746732	retinopathy	291758	17520	274238	16596	924	259721	14517	logit	1.00387	0.977803	1.03063	0.773691	CD93
rs181337247	t1dm	291758	15422	276336	<20	15417	252	276084	firth;lowcount(<20 exposed)	0.411594	0.175999	0.96256	0.0405566	LGALS3
rs181337247	t2dm	291758	49009	242749	28	48981	229	242520	logit	0.65241	0.436841	0.974358	0.0368941	LGALS3
rs181337247	nephropathy	291758	32346	259412	23	32323	234	259178	logit	0.775317	0.500043	1.20213	0.255422	LGALS3
rs181337247	retinopathy	291758	17520	274238	<20	17507	244	273994	logit;lowcount(<20 exposed)	0.762854	0.432246	1.34633	0.350332	LGALS3

### Sheet: AOU_EVER_DIAGNOSIS_VARS
rsid	outcome	n	n_case	n_control	case_carrier	case_noncarrier	control_carrier	control_noncarrier	method	OR	ci_low	ci_high	p	gene
rs570122247	ever_t1dm	291758	20833	270925	<20	20831	34	270891	firth;low_count(<20 exposed)	1.69117	0.446279	6.40865	0.439519	IGFBP7
rs570122247	ever_t2dm	291758	59144	232614	<20	59134	26	232588	logit;low_count(<20 exposed)	2.97431	1.36333	6.48894	0.00616818	IGFBP7
rs570122247	ever_nephropathy	291758	43746	248012	<20	43745	35	247977	firth;low_count(<20 exposed)	0.467697	0.0849527	2.57485	0.382544	IGFBP7
rs570122247	ever_retinopathy	291758	22814	268944	<20	22811	33	268911	firth;low_count(<20 exposed)	1.17109	0.354246	3.87147	0.795721	IGFBP7
rs367949344	ever_t1dm	291758	20833	270925	32	20801	515	270410	logit	0.768038	0.535606	1.10134	0.151253	IGFBP7
rs367949344	ever_t2dm	291758	59144	232614	91	59053	456	232158	logit	0.744161	0.591045	0.936943	0.0119316	IGFBP7
rs367949344	ever_nephropathy	291758	43746	248012	85	43661	462	247550	logit	0.914361	0.719781	1.16154	0.463337	IGFBP7
rs367949344	ever_retinopathy	291758	22814	268944	63	22751	484	268460	logit	0.910076	0.692424	1.19614	0.499237	IGFBP7
rs7688676	ever_t1dm	291758	20833	270925	16958	3875	220699	50226	logit	1.00159	0.981374	1.02222	0.878882	IGFBP7
rs7688676	ever_t2dm	291758	59144	232614	48231	10913	189426	43188	logit	1.0042	0.990835	1.01775	0.539605	IGFBP7
rs7688676	ever_nephropathy	291758	43746	248012	35544	8202	202113	45899	logit	1.00274	0.987695	1.01801	0.722824	IGFBP7
rs7688676	ever_retinopathy	291758	22814	268944	18559	4255	219098	49846	logit	1.02421	1.00399	1.04484	0.0186868	IGFBP7
rs17087401	ever_t1dm	291758	20833	270925	4357	16476	61695	209230	logit	0.981676	0.950557	1.01381	0.260499	IGFBP7
rs17087401	ever_t2dm	291758	59144	232614	12671	46473	53381	179233	logit	1.00145	0.980762	1.02258	0.891744	IGFBP7
rs17087401	ever_nephropathy	291758	43746	248012	9347	34399	56705	191307	logit	0.99607	0.972818	1.01988	0.743847	IGFBP7
rs17087401	ever_retinopathy	291758	22814	268944	5264	17550	60788	208156	logit	1.03461	1.00376	1.0664	0.0275912	IGFBP7
rs41347947	ever_t1dm	291758	20833	270925	654	20179	6621	264304	logit	1.02995	0.949026	1.11776	0.479708	CD93
rs41347947	ever_t2dm	291758	59144	232614	1832	57312	5443	227171	logit	1.04509	0.98881	1.10457	0.118393	CD93
rs41347947	ever_nephropathy	291758	43746	248012	1273	42473	6002	242010	logit	1.01407	0.951768	1.08046	0.665776	CD93
rs41347947	ever_retinopathy	291758	22814	268944	612	22202	6663	262281	logit	1.11803	1.02581	1.21854	0.0110754	CD93
rs3746731	ever_t1dm	291758	20833	270925	15938	4895	212385	58540	logit	0.976004	0.956141	0.996278	0.0205882	CD93
rs3746731	ever_t2dm	291758	59144	232614	45527	13617	182796	49818	logit	0.993403	0.980068	1.00692	0.337059	CD93
rs3746731	ever_nephropathy	291758	43746	248012	33704	10042	194619	53393	logit	1.00204	0.986892	1.01742	0.793064	CD93
rs3746731	ever_retinopathy	291758	22814	268944	17819	4995	210504	58440	logit	0.99834	0.978525	1.01856	0.871007	CD93
rs41471444	ever_t1dm	291758	20833	270925	558	20275	5140	265785	logit	1.01933	0.932395	1.11436	0.673845	CD93
rs41471444	ever_t2dm	291758	59144	232614	1504	57640	4194	228420	logit	0.991933	0.93286	1.05475	0.79597	CD93
rs41471444	ever_nephropathy	291758	43746	248012	1124	42622	4574	243438	logit	1.08064	1.00916	1.15718	0.0263434	CD93
rs41471444	ever_retinopathy	291758	22814	268944	429	22385	5269	263675	logit	1.03547	0.935996	1.14551	0.498815	CD93
rs144703062	ever_t1dm	291758	20833	270925	267	20566	3859	267066	logit	0.992204	0.87585	1.12402	0.902121	CD93
rs144703062	ever_t2dm	291758	59144	232614	784	58360	3342	229272	logit	1.02967	0.950335	1.11563	0.474754	CD93
rs144703062	ever_nephropathy	291758	43746	248012	581	43165	3545	244467	logit	0.979791	0.894731	1.07294	0.659487	CD93
rs144703062	ever_retinopathy	291758	22814	268944	294	22520	3832	265112	logit	0.872784	0.772703	0.985828	0.0285459	CD93
rs143062108	ever_t1dm	291758	20833	270925	200	20633	1901	269024	logit	1.13603	0.979095	1.31813	0.0926707	CD93
rs143062108	ever_t2dm	291758	59144	232614	554	58590	1547	231067	logit	1.11314	1.00564	1.23212	0.0385804	CD93
rs143062108	ever_nephropathy	291758	43746	248012	285	43461	1816	246196	logit	0.958578	0.842158	1.09109	0.52194	CD93
rs143062108	ever_retinopathy	291758	22814	268944	90	22724	2011	266933	logit	0.805851	0.649083	1.00048	0.0505079	CD93
rs11087413	ever_t1dm	291758	20833	270925	15946	4887	213281	57644	logit	0.979299	0.959244	0.999774	0.0475441	CD93
rs11087413	ever_t2dm	291758	59144	232614	45590	13554	183637	48977	logit	0.991838	0.978435	1.00542	0.237754	CD93
rs11087413	ever_nephropathy	291758	43746	248012	33737	10009	195490	52522	logit	1.00422	0.98895	1.01974	0.589829	CD93
rs11087413	ever_retinopathy	291758	22814	268944	17940	4874	211287	57657	logit	1.00525	0.985161	1.02575	0.611141	CD93
rs181337247	ever_t1dm	291758	20833	270925	<20	20825	249	270676	firth;low_count(<20 exposed)	0.484089	0.243142	0.96381	0.0389311	LGALS3
rs181337247	ever_t2dm	291758	59144	232614	34	59110	223	232391	logit	0.658082	0.454647	0.952547	0.0265776	LGALS3
rs181337247	ever_nephropathy	291758	43746	248012	29	43717	228	247784	logit	0.704771	0.473494	1.04902	0.0846744	LGALS3
rs181337247	ever_retinopathy	291758	22814	268944	<20	22799	242	268702	logit;low_count(<20 exposed)	0.661075	0.388329	1.12539	0.127307	LGALS3

### Sheet: AOU_PROGNOSIS_VARS
rsid	outcome	n	n_event	n_censored	event_carrier	event_noncarrier	atrisk_carrier	atrisk_noncarrier	method	HR	ci_low	ci_high	p	gene
rs548051457	cvd	242666	13787	228879	<20	13781	38	242628	cox;low_count(<20 exposed events)	5.56147	2.45513	12.5981	3.91e-05	IGFBP7
rs548051457	hf	237780	4174	233606	<20	4172	37	237743	cox;low_count(<20 exposed events)	8.57729	2.04943	35.8977	0.00325633	IGFBP7
rs548051457	diabetes	212328	7414	204914	<20	7412	33	212295	cox;low_count(<20 exposed events)	2.68977	0.665354	10.8737	0.165039	IGFBP7
rs570122247	cvd	242666	13787	228879	<20	13786	32	242634	cox;low_count(<20 exposed events)	0.99081	0.137921	7.11787	0.992678	IGFBP7
rs570122247	hf	237780	4174	233606	<20	4173	32	237748	cox;low_count(<20 exposed events)	6.20883	0.825076	46.7225	0.076184	IGFBP7
rs570122247	diabetes	212328	7414	204914	<20	7411	28	212300	cox;low_count(<20 exposed events)	6.79722	2.1204	21.7893	0.00126147	IGFBP7
rs17087401	cvd	242666	13787	228879	3134	10653	54973	187693	cox	1.04687	1.00939	1.08574	0.0137908	IGFBP7
rs17087401	hf	237780	4174	233606	923	3251	53953	183827	cox	1.08727	1.01653	1.16294	0.014789	IGFBP7
rs17087401	diabetes	212328	7414	204914	1545	5869	48474	163854	cox	1.00277	0.952214	1.056	0.916669	IGFBP7
rs11573018	cvd	242666	13787	228879	3111	10676	52828	189838	cox	0.997928	0.962287	1.03489	0.910981	IGFBP7
rs11573018	hf	237780	4174	233606	966	3208	51775	186005	cox	1.09135	1.02213	1.16526	0.00893023	IGFBP7
rs11573018	diabetes	212328	7414	204914	1499	5915	46469	165859	cox	0.996927	0.945983	1.05061	0.908428	IGFBP7
rs7688676	cvd	242666	13787	228879	11195	2592	197708	44958	cox	1.02904	1.00476	1.0539	0.0187593	IGFBP7
rs7688676	hf	237780	4174	233606	3390	784	193715	44065	cox	1.01497	0.971889	1.05995	0.501983	IGFBP7
rs7688676	diabetes	212328	7414	204914	6011	1403	172972	39356	cox	0.993026	0.961207	1.0259	0.673624	IGFBP7
rs3746732	cvd	242666	13787	228879	13035	752	230007	12659	cox	1.00242	0.974635	1.031	0.86618	CD93
rs3746732	hf	237780	4174	233606	3951	223	225396	12384	cox	0.978289	0.929795	1.02931	0.397451	CD93
rs3746732	diabetes	212328	7414	204914	7011	403	201160	11168	cox	0.936988	0.901982	0.973353	0.000807211	CD93
rs3746731	cvd	242666	13787	228879	10749	3038	189989	52677	cox	1.0052	0.98131	1.02967	0.672542	CD93
rs3746731	hf	237780	4174	233606	3145	1029	186276	51504	cox	0.98571	0.943505	1.0298	0.519131	CD93
rs3746731	diabetes	212328	7414	204914	5593	1821	166586	45742	cox	0.962588	0.931424	0.994794	0.0231551	CD93
rs11087413	cvd	242666	13787	228879	10767	3020	190785	51881	cox	1.00643	0.982364	1.03109	0.603615	CD93
rs11087413	hf	237780	4174	233606	3151	1023	187039	50741	cox	0.982381	0.940081	1.02658	0.428595	CD93
rs11087413	diabetes	212328	7414	204914	5614	1800	167339	44989	cox	0.967063	0.935526	0.999664	0.0477192	CD93
rs79736225	cvd	242666	13787	228879	87	13700	1753	240913	cox	0.879967	0.712235	1.0872	0.235964	CD93
rs79736225	hf	237780	4174	233606	27	4147	1712	236068	cox	0.659644	0.451507	0.963729	0.0314755	CD93
rs79736225	diabetes	212328	7414	204914	74	7340	1485	210843	cox	0.954541	0.760136	1.19867	0.688848	CD93
rs201301078	cvd	242666	13787	228879	<20	13784	49	242617	cox;low_count(<20 exposed events)	1.278	0.411918	3.96508	0.671103	LGALS3
rs201301078	hf	237780	4174	233606	0	4174	49	237731	cox	1.17e-08	0	10	0.998419	LGALS3
rs201301078	diabetes	212328	7414	204914	<20	7409	45	212283	cox;low_count(<20 exposed events)	2.46665	1.02584	5.93109	0.0436964	LGALS3
